# Rare and common variant analyses of amyotrophic lateral sclerosis in the French-Canadian genome

**DOI:** 10.1101/2022.08.11.22278628

**Authors:** Jay P. Ross, Fulya Akçimen, Calwing Liao, Karina Kwan, Daniel E. Phillips, Zoe Schmilovich, Dan Spiegelman, Angela Genge, Nicolas Dupré, Patrick A. Dion, Sali M.K. Farhan, Guy A. Rouleau

**Author notes:** **Corresponding Author:** Dr. Guy A. Rouleau, MD, PhD, FRCPC, Department of Neurology and Neurosurgery, McGill University, Montréal, Québec, Canada, H3A 2B4.

## Abstract

The genetic etiology of ALS includes few rare, large-effect variants and potentially many common, small-effect variants per case. The genetic risk liability for ALS might require a threshold comprised of a certain amount of variants. Here, we tested the degree to which risk for ALS was affected by rare variants in ALS genes, polygenic risk score, or both. 335 ALS cases and 356 controls from Québec, Canada were concurrently tested by SNP-chip genotyping and targeted sequencing of known ALS genes. ALS GWAS summary statistics were used to estimate an ALS PRS. Cases and controls were subdivided into rare variant carriers and non-carriers. Risk for ALS was significantly associated with PRS and rare variants independently, but the interaction was not significant. ALS PRS affected risk only in those not carrying a rare variant, suggesting that rare variants in ALS genes are generally sufficient for disease risk. Rather than modifying the penetrance of rare variants, ALS PRS is most informative in the absence of these variants.
