## Supplemental Table 2 for "Rare and common variant analyses of amyotrophic lateral sclerosis in the French-Canadian genome"

### Sheet: Table S2
chrom	start	end	gene
chr1	11072580	11072732	TARDBP
chr1	11072635	11072787	TARDBP
chr1	11072742	11072894	TARDBP
chr1	11072742	11072894	TARDBP
chr1	11073693	11073845	TARDBP
chr1	11073800	11073952	TARDBP
chr1	11073914	11074066	TARDBP
chr1	11073980	11074132	TARDBP
chr1	11076827	11076979	TARDBP
chr1	11076928	11077080	TARDBP
chr1	11077011	11077163	TARDBP
chr1	11078696	11078848	TARDBP
chr1	11078805	11078957	TARDBP
chr1	11078904	11079056	TARDBP
chr1	11080412	11080564	TARDBP
chr1	11080523	11080675	TARDBP
chr1	11080602	11080722	TARDBP
chr1	11080633	11080785	TARDBP
chr1	11082109	11082261	TARDBP
chr1	11082205	11082357	TARDBP
chr1	11082320	11082472	TARDBP
chr1	11082417	11082569	TARDBP
chr1	11082521	11082673	TARDBP
chr1	11082628	11082780	TARDBP
chr1	11082738	11082890	TARDBP
chr1	11082817	11082969	TARDBP
chr1	11082921	11083073	TARDBP
chr1	11083026	11083178	TARDBP
chr1	11083197	11083349	TARDBP
chr1	11083306	11083458	TARDBP
chr1	11083411	11083563	TARDBP
chr1	11083914	11084066	TARDBP
chr1	11084019	11084171	TARDBP
chr1	11084132	11084284	TARDBP
chr1	11084240	11084392	TARDBP
chr1	11084314	11084466	TARDBP
chr1	11084421	11084573	TARDBP
chr1	11084515	11084667	TARDBP
chr1	11084607	11084759	TARDBP
chr1	11084680	11084832	TARDBP
chr1	11084787	11084939	TARDBP
chr1	11084887	11085039	TARDBP
chr1	11084981	11085133	TARDBP
chr1	11085043	11085195	TARDBP
chr1	11085148	11085300	TARDBP
chr1	11085256	11085408	TARDBP
chr1	11085341	11085493	TARDBP
chr1	11085412	11085564	TARDBP
chr1	11085523	11085675	TARDBP
chr10	13151040	13151192	OPTN
chr10	13151145	13151297	OPTN
chr10	13151260	13151412	OPTN
chr10	13152235	13152387	OPTN
chr10	13152339	13152491	OPTN
chr10	13152453	13152605	OPTN
chr10	13154412	13154564	OPTN
chr10	13154518	13154670	OPTN
chr10	13154626	13154778	OPTN
chr10	13158207	13158359	OPTN
chr10	13158311	13158463	OPTN
chr10	13160844	13160996	OPTN
chr10	13160950	13161102	OPTN
chr10	13164344	13164496	OPTN
chr10	13164430	13164582	OPTN
chr10	13165905	13166025	OPTN
chr10	13165936	13166088	OPTN
chr10	13165979	13166099	OPTN
chr10	13166001	13166121	OPTN
chr10	13166002	13166154	OPTN
chr10	13167377	13167529	OPTN
chr10	13167469	13167621	OPTN
chr10	13167875	13168027	OPTN
chr10	13167956	13168108	OPTN
chr10	13169693	13169845	OPTN
chr10	13169777	13169929	OPTN
chr10	13169890	13170042	OPTN
chr10	13174021	13174173	OPTN
chr10	13174116	13174268	OPTN
chr10	13175445	13175597	OPTN
chr10	13175554	13175706	OPTN
chr10	13178705	13178857	OPTN
chr10	13178814	13178966	OPTN
chr12	49688893	49689045	PRPH
chr12	49688984	49689136	PRPH
chr12	49689078	49689230	PRPH
chr12	49689184	49689336	PRPH
chr12	49689299	49689451	PRPH
chr12	49689407	49689559	PRPH
chr12	49689514	49689666	PRPH
chr12	49689919	49690071	PRPH
chr12	49690174	49690326	PRPH
chr12	49690277	49690429	PRPH
chr12	49690591	49690743	PRPH
chr12	49690691	49690843	PRPH
chr12	49690779	49690931	PRPH
chr12	49690890	49691042	PRPH
chr12	49690984	49691136	PRPH
chr12	49691097	49691249	PRPH
chr12	49691164	49691316	PRPH
chr12	49691254	49691374	PRPH
chr12	49691281	49691433	PRPH
chr12	49691324	49691444	PRPH
chr12	49691336	49691456	PRPH
chr12	49691385	49691537	PRPH
chr12	49691489	49691641	PRPH
chr12	49691687	49691839	PRPH
chr12	49691794	49691946	PRPH
chr12	49692002	49692154	PRPH
chr12	49692111	49692263	PRPH
chr12	64845764	64845916	TBK1
chr12	64845877	64846029	TBK1
chr12	64849562	64849714	TBK1
chr12	64849671	64849823	TBK1
chr12	64853892	64854044	TBK1
chr12	64854002	64854154	TBK1
chr12	64857983	64858135	TBK1
chr12	64858103	64858255	TBK1
chr12	64858192	64858344	TBK1
chr12	64860616	64860768	TBK1
chr12	64860701	64860853	TBK1
chr12	64860701	64860853	TBK1
chr12	64860796	64860948	TBK1
chr12	64867961	64868113	TBK1
chr12	64868051	64868203	TBK1
chr12	64868098	64868250	TBK1
chr12	64873743	64873895	TBK1
chr12	64873825	64873977	TBK1
chr12	64875558	64875710	TBK1
chr12	64875625	64875777	TBK1
chr12	64875686	64875838	TBK1
chr12	64878029	64878181	TBK1
chr12	64878114	64878266	TBK1
chr12	64878183	64878335	TBK1
chr12	64879166	64879318	TBK1
chr12	64879231	64879383	TBK1
chr12	64879650	64879802	TBK1
chr12	64879714	64879866	TBK1
chr12	64882192	64882344	TBK1
chr12	64882287	64882439	TBK1
chr12	64883757	64883909	TBK1
chr12	64883757	64883909	TBK1
chr12	64883846	64883998	TBK1
chr12	64889214	64889366	TBK1
chr12	64889285	64889437	TBK1
chr12	64889285	64889437	TBK1
chr12	64889367	64889519	TBK1
chr12	64889424	64889576	TBK1
chr12	64889523	64889675	TBK1
chr12	64889531	64889683	TBK1
chr12	64890087	64890239	TBK1
chr12	64890679	64890831	TBK1
chr12	64890763	64890915	TBK1
chr12	64890852	64891004	TBK1
chr12	64890955	64891107	TBK1
chr12	64891387	64891539	TBK1
chr12	64891433	64891585	TBK1
chr12	64891705	64891857	TBK1
chr12	64891770	64891922	TBK1
chr12	64895040	64895192	TBK1
chr12	64895124	64895276	TBK1
chr12	64895195	64895347	TBK1
chr12	64895271	64895423	TBK1
chr12	64895372	64895524	TBK1
chr12	64895454	64895606	TBK1
chr12	64895547	64895699	TBK1
chr12	64895626	64895778	TBK1
chr12	64895678	64895830	TBK1
chr12	64895765	64895917	TBK1
chr12	64895801	64895953	TBK1
chr14	21161685	21161837	ANG
chr14	21161792	21161944	ANG
chr14	21161900	21162052	ANG
chr14	21162008	21162160	ANG
chr14	21162120	21162272	ANG
chr15	44854743	44854895	SPG11
chr15	44854847	44854999	SPG11
chr15	44854923	44855075	SPG11
chr15	44855040	44855192	SPG11
chr15	44855148	44855300	SPG11
chr15	44855225	44855377	SPG11
chr15	44855318	44855470	SPG11
chr15	44855419	44855571	SPG11
chr15	44856673	44856825	SPG11
chr15	44856763	44856915	SPG11
chr15	44856849	44857001	SPG11
chr15	44857990	44858142	SPG11
chr15	44858073	44858225	SPG11
chr15	44858184	44858336	SPG11
chr15	44858369	44858521	SPG11
chr15	44858423	44858575	SPG11
chr15	44859546	44859698	SPG11
chr15	44859546	44859698	SPG11
chr15	44859632	44859784	SPG11
chr15	44859725	44859877	SPG11
chr15	44861538	44861690	SPG11
chr15	44861607	44861759	SPG11
chr15	44862654	44862806	SPG11
chr15	44862752	44862904	SPG11
chr15	44864812	44864964	SPG11
chr15	44864905	44865057	SPG11
chr15	44865705	44865857	SPG11
chr15	44865794	44865946	SPG11
chr15	44865850	44866002	SPG11
chr15	44867047	44867199	SPG11
chr15	44867152	44867304	SPG11
chr15	44875947	44876099	SPG11
chr15	44876044	44876196	SPG11
chr15	44876125	44876277	SPG11
chr15	44876212	44876364	SPG11
chr15	44876319	44876471	SPG11
chr15	44876416	44876568	SPG11
chr15	44876499	44876651	SPG11
chr15	44876609	44876761	SPG11
chr15	44876727	44876879	SPG11
chr15	44877740	44877860	SPG11
chr15	44877771	44877923	SPG11
chr15	44877810	44877930	SPG11
chr15	44877830	44877950	SPG11
chr15	44877868	44878020	SPG11
chr15	44877988	44878140	SPG11
chr15	44881377	44881529	SPG11
chr15	44881474	44881626	SPG11
chr15	44881585	44881737	SPG11
chr15	44884469	44884621	SPG11
chr15	44884535	44884687	SPG11
chr15	44887417	44887569	SPG11
chr15	44887484	44887636	SPG11
chr15	44887574	44887726	SPG11
chr15	44888201	44888353	SPG11
chr15	44888319	44888471	SPG11
chr15	44888403	44888555	SPG11
chr15	44888509	44888661	SPG11
chr15	44888907	44889059	SPG11
chr15	44888990	44889142	SPG11
chr15	44889074	44889226	SPG11
chr15	44890397	44890549	SPG11
chr15	44890507	44890659	SPG11
chr15	44890776	44890928	SPG11
chr15	44890854	44891006	SPG11
chr15	44890947	44891099	SPG11
chr15	44892619	44892771	SPG11
chr15	44892698	44892850	SPG11
chr15	44892801	44892953	SPG11
chr15	44898157	44898309	SPG11
chr15	44898243	44898395	SPG11
chr15	44900582	44900734	SPG11
chr15	44900687	44900839	SPG11
chr15	44900732	44900884	SPG11
chr15	44902996	44903148	SPG11
chr15	44903075	44903227	SPG11
chr15	44905566	44905718	SPG11
chr15	44905676	44905828	SPG11
chr15	44907521	44907673	SPG11
chr15	44907598	44907750	SPG11
chr15	44907693	44907845	SPG11
chr15	44912331	44912483	SPG11
chr15	44912413	44912565	SPG11
chr15	44912517	44912669	SPG11
chr15	44912528	44912680	SPG11
chr15	44913892	44914044	SPG11
chr15	44913981	44914133	SPG11
chr15	44914088	44914240	SPG11
chr15	44914358	44914510	SPG11
chr15	44914443	44914595	SPG11
chr15	44914851	44915003	SPG11
chr15	44914851	44915003	SPG11
chr15	44914967	44915119	SPG11
chr15	44918453	44918605	SPG11
chr15	44918523	44918675	SPG11
chr15	44918592	44918744	SPG11
chr15	44920806	44920958	SPG11
chr15	44920896	44921048	SPG11
chr15	44920971	44921123	SPG11
chr15	44921367	44921519	SPG11
chr15	44921367	44921519	SPG11
chr15	44921453	44921605	SPG11
chr15	44921565	44921717	SPG11
chr15	44925661	44925813	SPG11
chr15	44925743	44925895	SPG11
chr15	44941006	44941158	SPG11
chr15	44941072	44941224	SPG11
chr15	44941106	44941258	SPG11
chr15	44943614	44943766	SPG11
chr15	44943614	44943766	SPG11
chr15	44943712	44943864	SPG11
chr15	44943804	44943956	SPG11
chr15	44943869	44944021	SPG11
chr15	44943974	44944126	SPG11
chr15	44944057	44944209	SPG11
chr15	44944260	44944412	SPG11
chr15	44944260	44944412	SPG11
chr15	44944361	44944513	SPG11
chr15	44949225	44949377	SPG11
chr15	44949321	44949473	SPG11
chr15	44949428	44949580	SPG11
chr15	44951224	44951376	SPG11
chr15	44951297	44951449	SPG11
chr15	44951407	44951559	SPG11
chr15	44952559	44952711	SPG11
chr15	44952655	44952807	SPG11
chr15	44952747	44952899	SPG11
chr15	44955455	44955607	SPG11
chr15	44955559	44955711	SPG11
chr15	44955627	44955779	SPG11
chr15	44955723	44955875	SPG11
chr15	44955747	44955899	SPG11
chr15	44955833	44955985	SPG11
chr16	2479298	2479450	CCNF
chr16	2479392	2479544	CCNF
chr16	2479411	2479531	CCNF
chr16	2479447	2479567	CCNF
chr16	2479483	2479635	CCNF
chr16	2481056	2481208	CCNF
chr16	2481152	2481304	CCNF
chr16	2481241	2481393	CCNF
chr16	2482905	2483057	CCNF
chr16	2483000	2483152	CCNF
chr16	2485741	2485893	CCNF
chr16	2485798	2485950	CCNF
chr16	2487080	2487232	CCNF
chr16	2487194	2487346	CCNF
chr16	2487295	2487447	CCNF
chr16	2487298	2487450	CCNF
chr16	2488027	2488179	CCNF
chr16	2489309	2489461	CCNF
chr16	2489380	2489532	CCNF
chr16	2489683	2489835	CCNF
chr16	2489717	2489869	CCNF
chr16	2493603	2493755	CCNF
chr16	2493703	2493855	CCNF
chr16	2493703	2493855	CCNF
chr16	2495393	2495545	CCNF
chr16	2495474	2495626	CCNF
chr16	2495582	2495734	CCNF
chr16	2498807	2498959	CCNF
chr16	2498884	2499036	CCNF
chr16	2499215	2499367	CCNF
chr16	2499322	2499474	CCNF
chr16	2499432	2499584	CCNF
chr16	2499756	2499908	CCNF
chr16	2499756	2499908	CCNF
chr16	2499786	2499938	CCNF
chr16	2499790	2499942	CCNF
chr16	2499847	2499999	CCNF
chr16	2503151	2503303	CCNF
chr16	2503244	2503396	CCNF
chr16	2503287	2503439	CCNF
chr16	2503343	2503495	CCNF
chr16	2503432	2503584	CCNF
chr16	2505327	2505479	CCNF
chr16	2505327	2505479	CCNF
chr16	2505378	2505530	CCNF
chr16	2505419	2505571	CCNF
chr16	2505531	2505683	CCNF
chr16	2505536	2505688	CCNF
chr16	2506496	2506648	CCNF
chr16	2506576	2506728	CCNF
chr16	2506682	2506834	CCNF
chr16	2506775	2506927	CCNF
chr16	2506881	2507033	CCNF
chr16	2506976	2507128	CCNF
chr16	2507065	2507217	CCNF
chr16	2507142	2507294	CCNF
chr16	2507234	2507386	CCNF
chr16	2507283	2507435	CCNF
chr16	2507338	2507490	CCNF
chr16	2507441	2507593	CCNF
chr16	2507527	2507679	CCNF
chr16	2507613	2507765	CCNF
chr16	2507722	2507874	CCNF
chr16	2507824	2507976	CCNF
chr16	2507891	2508043	CCNF
chr16	2507891	2508043	CCNF
chr16	2507947	2508099	CCNF
chr16	2508047	2508199	CCNF
chr16	2508147	2508299	CCNF
chr16	2508227	2508379	CCNF
chr16	2508330	2508482	CCNF
chr16	2508330	2508482	CCNF
chr16	2508406	2508558	CCNF
chr16	2508487	2508639	CCNF
chr16	2508487	2508639	CCNF
chr16	2508577	2508729	CCNF
chr16	2508684	2508836	CCNF
chr16	2508770	2508922	CCNF
chr16	31191363	31191515	FUS
chr16	31191468	31191620	FUS
chr16	31193647	31193799	FUS
chr16	31193750	31193902	FUS
chr16	31193758	31193910	FUS
chr16	31193829	31193981	FUS
chr16	31193918	31194070	FUS
chr16	31195108	31195260	FUS
chr16	31195196	31195348	FUS
chr16	31195313	31195465	FUS
chr16	31195666	31195818	FUS
chr16	31196189	31196341	FUS
chr16	31196288	31196440	FUS
chr16	31196357	31196509	FUS
chr16	31196458	31196610	FUS
chr16	31198028	31198180	FUS
chr16	31198133	31198285	FUS
chr16	31199577	31199729	FUS
chr16	31199680	31199832	FUS
chr16	31200374	31200526	FUS
chr16	31200481	31200633	FUS
chr16	31200915	31201067	FUS
chr16	31201024	31201176	FUS
chr16	31201138	31201290	FUS
chr16	31201249	31201401	FUS
chr16	31201354	31201506	FUS
chr16	31201452	31201604	FUS
chr16	31201523	31201675	FUS
chr16	31201625	31201777	FUS
chr16	31201716	31201868	FUS
chr16	31201992	31202144	FUS
chr16	31202097	31202249	FUS
chr16	31202178	31202330	FUS
chr16	31202284	31202436	FUS
chr16	31202400	31202552	FUS
chr16	31202650	31202802	FUS
chr16	31202760	31202912	FUS
chr16	31202866	31203018	FUS
chr16	31202958	31203110	FUS
chr16	31203040	31203192	FUS
chr16	31203145	31203297	FUS
chr16	31203255	31203407	FUS
chr16	31203364	31203516	FUS
chr16	31203478	31203630	FUS
chr16	31203583	31203735	FUS
chr16	31203696	31203848	FUS
chr16	31203798	31203950	FUS
chr16	31203867	31204019	FUS
chr16	31204078	31204230	FUS
chr16	31204183	31204335	FUS
chr16	31204253	31204405	FUS
chr16	31204474	31204626	FUS
chr16	31204582	31204734	FUS
chr16	31204680	31204832	FUS
chr16	31204786	31204938	FUS
chr16	31204903	31205055	FUS
chr16	31204967	31205119	FUS
chr16	31205163	31205315	FUS
chr16	31205260	31205412	FUS
chr16	31205368	31205520	FUS
chr16	31205461	31205613	FUS
chr16	31205566	31205718	FUS
chr16	31205733	31205885	FUS
chr16	31205847	31205999	FUS
chr16	31205908	31206060	FUS
chr16	31206021	31206173	FUS
chr16	31206118	31206270	FUS
chr17	4849131	4849283	PFN1
chr17	4849872	4850024	PFN1
chr17	4849941	4850093	PFN1
chr17	4850057	4850209	PFN1
chr17	4851512	4851664	PFN1
chr17	4851620	4851772	PFN1
chr2	202564932	202565084	ALS2
chr2	202565048	202565200	ALS2
chr2	202565126	202565278	ALS2
chr2	202565211	202565363	ALS2
chr2	202565316	202565468	ALS2
chr2	202565407	202565559	ALS2
chr2	202565476	202565628	ALS2
chr2	202565578	202565730	ALS2
chr2	202565662	202565814	ALS2
chr2	202565662	202565814	ALS2
chr2	202565744	202565896	ALS2
chr2	202565844	202565996	ALS2
chr2	202565952	202566104	ALS2
chr2	202566034	202566186	ALS2
chr2	202566130	202566282	ALS2
chr2	202566221	202566373	ALS2
chr2	202566313	202566465	ALS2
chr2	202566411	202566563	ALS2
chr2	202566498	202566650	ALS2
chr2	202568795	202568947	ALS2
chr2	202568878	202569030	ALS2
chr2	202569097	202569249	ALS2
chr2	202569202	202569354	ALS2
chr2	202569294	202569446	ALS2
chr2	202569810	202569962	ALS2
chr2	202570077	202570229	ALS2
chr2	202571492	202571644	ALS2
chr2	202571574	202571726	ALS2
chr2	202571674	202571826	ALS2
chr2	202572522	202572674	ALS2
chr2	202572628	202572780	ALS2
chr2	202574528	202574680	ALS2
chr2	202574607	202574759	ALS2
chr2	202574701	202574853	ALS2
chr2	202575659	202575811	ALS2
chr2	202575732	202575884	ALS2
chr2	202580316	202580468	ALS2
chr2	202580316	202580468	ALS2
chr2	202580422	202580574	ALS2
chr2	202580529	202580681	ALS2
chr2	202582737	202582889	ALS2
chr2	202582822	202582974	ALS2
chr2	202587692	202587844	ALS2
chr2	202587767	202587919	ALS2
chr2	202587992	202588144	ALS2
chr2	202588093	202588245	ALS2
chr2	202588979	202589131	ALS2
chr2	202589072	202589224	ALS2
chr2	202590028	202590180	ALS2
chr2	202590146	202590298	ALS2
chr2	202591126	202591278	ALS2
chr2	202591217	202591369	ALS2
chr2	202591335	202591487	ALS2
chr2	202591401	202591553	ALS2
chr2	202591519	202591671	ALS2
chr2	202591881	202592033	ALS2
chr2	202591933	202592085	ALS2
chr2	202592360	202592512	ALS2
chr2	202592398	202592550	ALS2
chr2	202593182	202593334	ALS2
chr2	202593289	202593441	ALS2
chr2	202593727	202593879	ALS2
chr2	202593816	202593968	ALS2
chr2	202597950	202598102	ALS2
chr2	202598028	202598180	ALS2
chr2	202598135	202598287	ALS2
chr2	202603327	202603479	ALS2
chr2	202603381	202603533	ALS2
chr2	202606323	202606475	ALS2
chr2	202606443	202606595	ALS2
chr2	202606531	202606683	ALS2
chr2	202608916	202609068	ALS2
chr2	202608985	202609137	ALS2
chr2	202609095	202609247	ALS2
chr2	202611221	202611373	ALS2
chr2	202611321	202611473	ALS2
chr2	202611369	202611521	ALS2
chr2	202614370	202614522	ALS2
chr2	202614413	202614565	ALS2
chr2	202617801	202617953	ALS2
chr2	202617851	202618003	ALS2
chr2	202619146	202619298	ALS2
chr2	202619146	202619298	ALS2
chr2	202619258	202619410	ALS2
chr2	202619342	202619494	ALS2
chr2	202622067	202622219	ALS2
chr2	202622170	202622322	ALS2
chr2	202622249	202622401	ALS2
chr2	202622346	202622498	ALS2
chr2	202622421	202622573	ALS2
chr2	202624068	202624220	ALS2
chr2	202624156	202624308	ALS2
chr2	202624224	202624376	ALS2
chr2	202624264	202624416	ALS2
chr2	202624362	202624514	ALS2
chr2	202624362	202624514	ALS2
chr2	202624446	202624598	ALS2
chr2	202624515	202624667	ALS2
chr2	202624627	202624779	ALS2
chr2	202624708	202624860	ALS2
chr2	202624799	202624919	ALS2
chr2	202624860	202625012	ALS2
chr2	202624936	202625088	ALS2
chr2	202625020	202625172	ALS2
chr2	202625094	202625246	ALS2
chr2	202625094	202625246	ALS2
chr2	202625191	202625343	ALS2
chr2	202625266	202625418	ALS2
chr2	202625369	202625521	ALS2
chr2	202625461	202625613	ALS2
chr2	202625556	202625708	ALS2
chr2	202625636	202625788	ALS2
chr2	202625737	202625889	ALS2
chr2	202625844	202625996	ALS2
chr2	202625936	202626088	ALS2
chr2	202626035	202626187	ALS2
chr2	202626103	202626255	ALS2
chr2	202626103	202626255	ALS2
chr2	202626200	202626352	ALS2
chr2	202626275	202626427	ALS2
chr2	202626357	202626509	ALS2
chr2	202626471	202626623	ALS2
chr2	202626471	202626623	ALS2
chr2	202631878	202632030	ALS2
chr2	202631971	202632123	ALS2
chr2	202632049	202632201	ALS2
chr2	202633528	202633680	ALS2
chr2	202633594	202633746	ALS2
chr2	202645479	202645631	ALS2
chr2	202645583	202645735	ALS2
chr2	202645667	202645819	ALS2
chr2	202645753	202645905	ALS2
chr2	202645844	202645996	ALS2
chr2	212248292	212248444	ERBB4
chr2	212248397	212248549	ERBB4
chr2	212248514	212248666	ERBB4
chr2	212248618	212248770	ERBB4
chr2	212248729	212248881	ERBB4
chr2	212251535	212251687	ERBB4
chr2	212251619	212251771	ERBB4
chr2	212251699	212251851	ERBB4
chr2	212251803	212251955	ERBB4
chr2	212252594	212252746	ERBB4
chr2	212252697	212252849	ERBB4
chr2	212285081	212285233	ERBB4
chr2	212285187	212285339	ERBB4
chr2	212285301	212285453	ERBB4
chr2	212286691	212286843	ERBB4
chr2	212286778	212286930	ERBB4
chr2	212288824	212288976	ERBB4
chr2	212288916	212289068	ERBB4
chr2	212293093	212293245	ERBB4
chr2	212293153	212293305	ERBB4
chr2	212295628	212295780	ERBB4
chr2	212295722	212295874	ERBB4
chr2	212426567	212426719	ERBB4
chr2	212426678	212426830	ERBB4
chr2	212426760	212426912	ERBB4
chr2	212483857	212484009	ERBB4
chr2	212483918	212484070	ERBB4
chr2	212488605	212488757	ERBB4
chr2	212488716	212488868	ERBB4
chr2	212495146	212495298	ERBB4
chr2	212495253	212495405	ERBB4
chr2	212522424	212522576	ERBB4
chr2	212522532	212522684	ERBB4
chr2	212530010	212530162	ERBB4
chr2	212530117	212530269	ERBB4
chr2	212537795	212537947	ERBB4
chr2	212537906	212538058	ERBB4
chr2	212543738	212543890	ERBB4
chr2	212543844	212543996	ERBB4
chr2	212566621	212566773	ERBB4
chr2	212566726	212566878	ERBB4
chr2	212566815	212566967	ERBB4
chr2	212568789	212568941	ERBB4
chr2	212568894	212569046	ERBB4
chr2	212569962	212570114	ERBB4
chr2	212570065	212570217	ERBB4
chr2	212576724	212576876	ERBB4
chr2	212576778	212576930	ERBB4
chr2	212576889	212577041	ERBB4
chr2	212578219	212578371	ERBB4
chr2	212578326	212578478	ERBB4
chr2	212587078	212587230	ERBB4
chr2	212587129	212587281	ERBB4
chr2	212587243	212587395	ERBB4
chr2	212589760	212589912	ERBB4
chr2	212589870	212590022	ERBB4
chr2	212615320	212615472	ERBB4
chr2	212652696	212652848	ERBB4
chr2	212652791	212652943	ERBB4
chr2	212812112	212812264	ERBB4
chr2	212812217	212812369	ERBB4
chr2	212812315	212812467	ERBB4
chr2	212989435	212989587	ERBB4
chr2	212989515	212989667	ERBB4
chr2	213403107	213403259	ERBB4
chr2	213403164	213403316	ERBB4
chr2	220114377	220114529	TUBA4A
chr2	220114475	220114627	TUBA4A
chr2	220114581	220114733	TUBA4A
chr2	220114661	220114813	TUBA4A
chr2	220114742	220114894	TUBA4A
chr2	220114742	220114894	TUBA4A
chr2	220114850	220115002	TUBA4A
chr2	220114944	220115096	TUBA4A
chr2	220115037	220115189	TUBA4A
chr2	220115145	220115297	TUBA4A
chr2	220115236	220115388	TUBA4A
chr2	220115338	220115490	TUBA4A
chr2	220115435	220115587	TUBA4A
chr2	220115539	220115691	TUBA4A
chr2	220115616	220115768	TUBA4A
chr2	220115700	220115852	TUBA4A
chr2	220115765	220115917	TUBA4A
chr2	220115857	220116009	TUBA4A
chr2	220115959	220116111	TUBA4A
chr2	220116224	220116376	TUBA4A
chr2	220116301	220116453	TUBA4A
chr2	220116389	220116541	TUBA4A
chr2	220116679	220116831	TUBA4A
chr2	220116775	220116927	TUBA4A
chr2	220116855	220117007	TUBA4A
chr2	220118500	220118652	TUBA4A
chr2	220118604	220118756	TUBA4A
chr2	220118744	220118896	TUBA4A
chr2	220118852	220119004	TUBA4A
chr2	220118948	220119100	TUBA4A
chr2	220119052	220119204	TUBA4A
chr2	220119108	220119260	TUBA4A
chr2	220119201	220119353	TUBA4A
chr2	220119308	220119460	TUBA4A
chr20	56964425	56964577	VAPB
chr20	56964480	56964632	VAPB
chr20	56993227	56993379	VAPB
chr20	56993334	56993486	VAPB
chr20	57009618	57009770	VAPB
chr20	57009691	57009843	VAPB
chr20	57013918	57014070	VAPB
chr20	57014014	57014166	VAPB
chr20	57015925	57016077	VAPB
chr20	57015996	57016148	VAPB
chr20	57016112	57016264	VAPB
chr20	57019075	57019227	VAPB
chr20	57019177	57019329	VAPB
chr20	57019290	57019442	VAPB
chr21	33031866	33032018	SOD1
chr21	33031948	33032100	SOD1
chr21	33032033	33032185	SOD1
chr21	33032119	33032271	SOD1
chr21	33036003	33036123	SOD1
chr21	33036034	33036186	SOD1
chr21	33036073	33036193	SOD1
chr21	33036142	33036294	SOD1
chr21	33036143	33036263	SOD1
chr21	33036197	33036317	SOD1
chr21	33038682	33038834	SOD1
chr21	33038721	33038841	SOD1
chr21	33038741	33038861	SOD1
chr21	33038790	33038942	SOD1
chr21	33039502	33039654	SOD1
chr21	33039611	33039763	SOD1
chr21	33040712	33040864	SOD1
chr21	33040795	33040947	SOD1
chr21	33040911	33041063	SOD1
chr21	33040998	33041150	SOD1
chr21	33041109	33041261	SOD1
chr21	33041193	33041345	SOD1
chr22	24107957	24108109	CHCHD10
chr22	24108050	24108202	CHCHD10
chr22	24108119	24108271	CHCHD10
chr22	24108214	24108366	CHCHD10
chr22	24108258	24108410	CHCHD10
chr22	24108339	24108459	CHCHD10
chr22	24108370	24108522	CHCHD10
chr22	24108409	24108529	CHCHD10
chr22	24108429	24108549	CHCHD10
chr22	24109496	24109648	CHCHD10
chr22	24109599	24109751	CHCHD10
chr22	24109613	24109765	CHCHD10
chr22	24109656	24109776	CHCHD10
chr22	24109726	24109846	CHCHD10
chr22	24109728	24109880	CHCHD10
chr22	24109956	24110076	CHCHD10
chr22	24109983	24110135	CHCHD10
chr22	24110022	24110142	CHCHD10
chr22	24110044	24110164	CHCHD10
chr22	24110060	24110212	CHCHD10
chr3	87276596	87276748	CHMP2B
chr3	87276659	87276811	CHMP2B
chr3	87289772	87289924	CHMP2B
chr3	87289878	87290030	CHMP2B
chr3	87294811	87294963	CHMP2B
chr3	87294917	87295069	CHMP2B
chr3	87295008	87295160	CHMP2B
chr3	87298945	87299097	CHMP2B
chr3	87299031	87299183	CHMP2B
chr3	87302471	87302623	CHMP2B
chr3	87302575	87302727	CHMP2B
chr3	87302824	87302976	CHMP2B
chr3	87302897	87303049	CHMP2B
chr4	170314325	170314477	NEK1
chr4	170314445	170314597	NEK1
chr4	170314521	170314673	NEK1
chr4	170314627	170314779	NEK1
chr4	170314735	170314887	NEK1
chr4	170314829	170314981	NEK1
chr4	170314929	170315081	NEK1
chr4	170315001	170315153	NEK1
chr4	170315079	170315231	NEK1
chr4	170315171	170315323	NEK1
chr4	170315262	170315414	NEK1
chr4	170315378	170315530	NEK1
chr4	170315378	170315530	NEK1
chr4	170315460	170315612	NEK1
chr4	170315513	170315665	NEK1
chr4	170315574	170315726	NEK1
chr4	170321320	170321472	NEK1
chr4	170321418	170321570	NEK1
chr4	170321418	170321570	NEK1
chr4	170321608	170321760	NEK1
chr4	170321707	170321859	NEK1
chr4	170322760	170322912	NEK1
chr4	170322852	170323004	NEK1
chr4	170322942	170323094	NEK1
chr4	170327680	170327832	NEK1
chr4	170327745	170327897	NEK1
chr4	170327837	170327989	NEK1
chr4	170345660	170345812	NEK1
chr4	170345724	170345876	NEK1
chr4	170345818	170345970	NEK1
chr4	170345908	170346060	NEK1
chr4	170347256	170347408	NEK1
chr4	170347350	170347502	NEK1
chr4	170354656	170354808	NEK1
chr4	170354718	170354870	NEK1
chr4	170359192	170359344	NEK1
chr4	170359268	170359420	NEK1
chr4	170359383	170359535	NEK1
chr4	170384355	170384507	NEK1
chr4	170384462	170384614	NEK1
chr4	170398203	170398355	NEK1
chr4	170398298	170398450	NEK1
chr4	170398375	170398527	NEK1
chr4	170398480	170398632	NEK1
chr4	170398589	170398741	NEK1
chr4	170398589	170398741	NEK1
chr4	170400513	170400665	NEK1
chr4	170400611	170400763	NEK1
chr4	170428120	170428272	NEK1
chr4	170428210	170428362	NEK1
chr4	170428792	170428944	NEK1
chr4	170428861	170429013	NEK1
chr4	170429326	170429478	NEK1
chr4	170429404	170429556	NEK1
chr4	170429856	170430008	NEK1
chr4	170429920	170430072	NEK1
chr4	170458885	170459037	NEK1
chr4	170458948	170459100	NEK1
chr4	170476816	170476968	NEK1
chr4	170476927	170477079	NEK1
chr4	170476999	170477151	NEK1
chr4	170477088	170477240	NEK1
chr4	170477158	170477310	NEK1
chr4	170482574	170482726	NEK1
chr4	170482623	170482775	NEK1
chr4	170482718	170482870	NEK1
chr4	170482825	170482977	NEK1
chr4	170482894	170483046	NEK1
chr4	170482943	170483095	NEK1
chr4	170483220	170483372	NEK1
chr4	170483318	170483470	NEK1
chr4	170498016	170498168	NEK1
chr4	170498085	170498237	NEK1
chr4	170498161	170498313	NEK1
chr4	170498161	170498313	NEK1
chr4	170501865	170502017	NEK1
chr4	170501985	170502137	NEK1
chr4	170506433	170506585	NEK1
chr4	170506433	170506585	NEK1
chr4	170506503	170506655	NEK1
chr4	170506503	170506655	NEK1
chr4	170506604	170506756	NEK1
chr4	170508654	170508806	NEK1
chr4	170509738	170509890	NEK1
chr4	170509738	170509890	NEK1
chr4	170509834	170509986	NEK1
chr4	170510500	170510652	NEK1
chr4	170510585	170510737	NEK1
chr4	170511809	170511961	NEK1
chr4	170511847	170511999	NEK1
chr4	170520173	170520325	NEK1
chr4	170520291	170520443	NEK1
chr4	170523091	170523243	NEK1
chr4	170523169	170523321	NEK1
chr4	170523599	170523751	NEK1
chr4	170523673	170523825	NEK1
chr4	170523719	170523871	NEK1
chr4	170533109	170533261	NEK1
chr4	170533184	170533336	NEK1
chr4	170533275	170533427	NEK1
chr4	170533342	170533494	NEK1
chr4	170533458	170533610	NEK1
chr4	170533566	170533718	NEK1
chr4	170533671	170533823	NEK1
chr5	138609357	138609509	MATR3
chr5	138609445	138609597	MATR3
chr5	138609492	138609644	MATR3
chr5	138609573	138609725	MATR3
chr5	138609659	138609811	MATR3
chr5	138609775	138609927	MATR3
chr5	138611767	138611919	MATR3
chr5	138613937	138614089	MATR3
chr5	138614014	138614166	MATR3
chr5	138614682	138614834	MATR3
chr5	138614801	138614953	MATR3
chr5	138614801	138614953	MATR3
chr5	138629291	138629443	MATR3
chr5	138629362	138629514	MATR3
chr5	138629473	138629625	MATR3
chr5	138629574	138629726	MATR3
chr5	138629633	138629785	MATR3
chr5	138642869	138643021	MATR3
chr5	138642963	138643115	MATR3
chr5	138643074	138643226	MATR3
chr5	138643165	138643317	MATR3
chr5	138643242	138643394	MATR3
chr5	138643335	138643487	MATR3
chr5	138643433	138643585	MATR3
chr5	138643539	138643691	MATR3
chr5	138643623	138643775	MATR3
chr5	138643722	138643874	MATR3
chr5	138643807	138643959	MATR3
chr5	138643888	138644040	MATR3
chr5	138643971	138644123	MATR3
chr5	138650284	138650436	MATR3
chr5	138650351	138650503	MATR3
chr5	138651336	138651488	MATR3
chr5	138651709	138651861	MATR3
chr5	138651776	138651928	MATR3
chr5	138652688	138652840	MATR3
chr5	138653227	138653379	MATR3
chr5	138653317	138653469	MATR3
chr5	138654540	138654692	MATR3
chr5	138654540	138654692	MATR3
chr5	138654608	138654760	MATR3
chr5	138654984	138655136	MATR3
chr5	138655062	138655214	MATR3
chr5	138655136	138655288	MATR3
chr5	138657549	138657701	MATR3
chr5	138657633	138657785	MATR3
chr5	138658102	138658254	MATR3
chr5	138658208	138658360	MATR3
chr5	138658314	138658466	MATR3
chr5	138658418	138658570	MATR3
chr5	138658496	138658648	MATR3
chr5	138658580	138658732	MATR3
chr5	138661089	138661241	MATR3
chr5	138661185	138661337	MATR3
chr5	138661282	138661434	MATR3
chr5	138661780	138661932	MATR3
chr5	138661884	138662036	MATR3
chr5	138664983	138665135	MATR3
chr5	138665064	138665216	MATR3
chr5	138665184	138665336	MATR3
chr5	138665272	138665424	MATR3
chr5	138665365	138665517	MATR3
chr5	138665439	138665591	MATR3
chr5	138665439	138665591	MATR3
chr5	138665524	138665676	MATR3
chr5	138665603	138665755	MATR3
chr5	138665680	138665832	MATR3
chr5	138665792	138665944	MATR3
chr5	138665900	138666052	MATR3
chr5	138666007	138666159	MATR3
chr5	138666084	138666236	MATR3
chr5	138666173	138666325	MATR3
chr5	138666256	138666408	MATR3
chr5	138666329	138666481	MATR3
chr5	138666329	138666481	MATR3
chr5	138666403	138666555	MATR3
chr5	138666498	138666650	MATR3
chr5	138666498	138666650	MATR3
chr5	138666584	138666736	MATR3
chr5	138666695	138666847	MATR3
chr5	138666804	138666956	MATR3
chr5	138666898	138667050	MATR3
chr5	138666991	138667143	MATR3
chr5	138667068	138667220	MATR3
chr5	138667157	138667309	MATR3
chr5	138667232	138667384	MATR3
chr5	138667278	138667430	MATR3
chr5	179247883	179248035	SQSTM1
chr5	179247964	179248084	SQSTM1
chr5	179247991	179248143	SQSTM1
chr5	179248030	179248150	SQSTM1
chr5	179248100	179248220	SQSTM1
chr5	179248102	179248254	SQSTM1
chr5	179248161	179248281	SQSTM1
chr5	179249916	179250068	SQSTM1
chr5	179249963	179250115	SQSTM1
chr5	179250022	179250174	SQSTM1
chr5	179250819	179250971	SQSTM1
chr5	179250913	179251065	SQSTM1
chr5	179250993	179251145	SQSTM1
chr5	179251108	179251260	SQSTM1
chr5	179251215	179251367	SQSTM1
chr5	179252101	179252253	SQSTM1
chr5	179252206	179252358	SQSTM1
chr5	179259984	179260136	SQSTM1
chr5	179260060	179260212	SQSTM1
chr5	179260160	179260312	SQSTM1
chr5	179260550	179260702	SQSTM1
chr5	179260636	179260788	SQSTM1
chr5	179260741	179260893	SQSTM1
chr5	179263396	179263548	SQSTM1
chr5	179263491	179263643	SQSTM1
chr6	110012559	110012711	FIG4
chr6	110012664	110012816	FIG4
chr6	110036234	110036386	FIG4
chr6	110036288	110036440	FIG4
chr6	110037603	110037755	FIG4
chr6	110037706	110037858	FIG4
chr6	110048250	110048402	FIG4
chr6	110048353	110048505	FIG4
chr6	110048453	110048605	FIG4
chr6	110053768	110053920	FIG4
chr6	110053877	110054029	FIG4
chr6	110056309	110056461	FIG4
chr6	110056406	110056558	FIG4
chr6	110059490	110059642	FIG4
chr6	110059593	110059745	FIG4
chr6	110062604	110062756	FIG4
chr6	110062703	110062855	FIG4
chr6	110064231	110064383	FIG4
chr6	110064340	110064492	FIG4
chr6	110064451	110064603	FIG4
chr6	110064839	110064991	FIG4
chr6	110064933	110065085	FIG4
chr6	110081399	110081551	FIG4
chr6	110081505	110081657	FIG4
chr6	110083253	110083405	FIG4
chr6	110083360	110083512	FIG4
chr6	110085086	110085238	FIG4
chr6	110086172	110086324	FIG4
chr6	110086279	110086431	FIG4
chr6	110087890	110088042	FIG4
chr6	110087995	110088147	FIG4
chr6	110098064	110098216	FIG4
chr6	110098168	110098320	FIG4
chr6	110106123	110106275	FIG4
chr6	110107459	110107611	FIG4
chr6	110107566	110107718	FIG4
chr6	110110729	110110881	FIG4
chr6	110110837	110110989	FIG4
chr6	110112536	110112688	FIG4
chr6	110112605	110112757	FIG4
chr6	110112716	110112868	FIG4
chr6	110113702	110113854	FIG4
chr6	110113793	110113945	FIG4
chr6	110117891	110118043	FIG4
chr6	110118001	110118153	FIG4
chr6	110146249	110146401	FIG4
chr6	110146344	110146496	FIG4
chr6	110146435	110146587	FIG4
chr7	26232051	26232203	HNRNPA2B1
chr7	26232158	26232310	HNRNPA2B1
chr7	26232811	26232963	HNRNPA2B1
chr7	26232915	26233067	HNRNPA2B1
chr7	26233153	26233305	HNRNPA2B1
chr7	26233261	26233413	HNRNPA2B1
chr7	26235421	26235573	HNRNPA2B1
chr7	26235981	26236133	HNRNPA2B1
chr7	26236082	26236234	HNRNPA2B1
chr7	26236137	26236289	HNRNPA2B1
chr7	26236192	26236344	HNRNPA2B1
chr7	26236333	26236485	HNRNPA2B1
chr7	26236419	26236571	HNRNPA2B1
chr7	26236487	26236639	HNRNPA2B1
chr7	26236594	26236746	HNRNPA2B1
chr7	26236888	26237040	HNRNPA2B1
chr7	26236992	26237144	HNRNPA2B1
chr7	26237195	26237347	HNRNPA2B1
chr7	26237297	26237449	HNRNPA2B1
chr7	26237387	26237539	HNRNPA2B1
chr7	26237404	26237556	HNRNPA2B1
chr7	26240117	26240237	HNRNPA2B1
chr7	26240148	26240300	HNRNPA2B1
chr7	26240191	26240311	HNRNPA2B1
chr7	26240213	26240333	HNRNPA2B1
chr9	34634656	34634808	SIGMAR1
chr9	34634731	34634883	SIGMAR1
chr9	34634816	34634968	SIGMAR1
chr9	34634906	34635058	SIGMAR1
chr9	34634992	34635144	SIGMAR1
chr9	34635080	34635232	SIGMAR1
chr9	34635176	34635328	SIGMAR1
chr9	34635269	34635421	SIGMAR1
chr9	34635359	34635511	SIGMAR1
chr9	34635447	34635599	SIGMAR1
chr9	34635562	34635714	SIGMAR1
chr9	34635621	34635773	SIGMAR1
chr9	34635698	34635850	SIGMAR1
chr9	34635767	34635919	SIGMAR1
chr9	34636952	34637104	SIGMAR1
chr9	34637012	34637164	SIGMAR1
chr9	34637068	34637220	SIGMAR1
chr9	34637175	34637327	SIGMAR1
chr9	34637251	34637403	SIGMAR1
chr9	34637312	34637464	SIGMAR1
chr9	34637466	34637618	SIGMAR1
chr9	34637529	34637681	SIGMAR1
chr9	34637561	34637713	SIGMAR1
chr9	34637623	34637743	SIGMAR1
chr9	34637650	34637802	SIGMAR1
chr9	34637747	34637899	SIGMAR1
chr9	35057066	35057218	VCP
chr9	35057147	35057299	VCP
chr9	35057332	35057484	VCP
chr9	35057434	35057586	VCP
chr9	35059020	35059172	VCP
chr9	35059111	35059263	VCP
chr9	35059446	35059598	VCP
chr9	35059553	35059705	VCP
chr9	35059664	35059816	VCP
chr9	35059774	35059926	VCP
chr9	35060261	35060413	VCP
chr9	35060365	35060517	VCP
chr9	35060479	35060631	VCP
chr9	35060757	35060909	VCP
chr9	35060843	35060995	VCP
chr9	35060956	35061108	VCP
chr9	35061061	35061213	VCP
chr9	35061531	35061683	VCP
chr9	35061638	35061790	VCP
chr9	35061963	35062115	VCP
chr9	35062066	35062218	VCP
chr9	35062162	35062314	VCP
chr9	35062267	35062419	VCP
chr9	35062934	35063086	VCP
chr9	35063040	35063192	VCP
chr9	35064108	35064260	VCP
chr9	35064216	35064368	VCP
chr9	35065207	35065359	VCP
chr9	35065316	35065468	VCP
chr9	35066631	35066783	VCP
chr9	35066736	35066888	VCP
chr9	35067843	35067995	VCP
chr9	35067947	35068099	VCP
chr9	35068182	35068334	VCP
chr9	35068273	35068425	VCP
chr9	35072292	35072444	VCP
chr9	135136770	135136922	SETX
chr9	135136848	135137000	SETX
chr9	135136944	135137096	SETX
chr9	135137011	135137163	SETX
chr9	135137012	135137164	SETX
chr9	135137102	135137254	SETX
chr9	135137184	135137336	SETX
chr9	135137258	135137410	SETX
chr9	135137345	135137497	SETX
chr9	135137430	135137582	SETX
chr9	135137532	135137684	SETX
chr9	135137635	135137787	SETX
chr9	135137700	135137852	SETX
chr9	135137795	135137947	SETX
chr9	135137885	135138037	SETX
chr9	135138001	135138153	SETX
chr9	135138083	135138235	SETX
chr9	135138178	135138330	SETX
chr9	135138243	135138395	SETX
chr9	135138345	135138497	SETX
chr9	135138421	135138573	SETX
chr9	135138530	135138682	SETX
chr9	135138620	135138772	SETX
chr9	135138620	135138772	SETX
chr9	135138724	135138876	SETX
chr9	135138798	135138950	SETX
chr9	135138888	135139040	SETX
chr9	135138963	135139115	SETX
chr9	135139045	135139197	SETX
chr9	135139120	135139272	SETX
chr9	135139214	135139366	SETX
chr9	135139292	135139444	SETX
chr9	135139292	135139444	SETX
chr9	135139377	135139529	SETX
chr9	135139496	135139648	SETX
chr9	135139586	135139738	SETX
chr9	135139659	135139811	SETX
chr9	135139779	135139931	SETX
chr9	135139860	135140012	SETX
chr9	135139968	135140120	SETX
chr9	135140038	135140190	SETX
chr9	135140127	135140279	SETX
chr9	135140224	135140376	SETX
chr9	135140302	135140454	SETX
chr9	135144941	135145093	SETX
chr9	135145007	135145159	SETX
chr9	135147024	135147176	SETX
chr9	135147024	135147176	SETX
chr9	135147087	135147239	SETX
chr9	135150590	135150742	SETX
chr9	135150656	135150808	SETX
chr9	135150764	135150916	SETX
chr9	135152389	135152541	SETX
chr9	135152484	135152636	SETX
chr9	135153413	135153565	SETX
chr9	135153508	135153660	SETX
chr9	135153619	135153771	SETX
chr9	135156785	135156937	SETX
chr9	135156876	135157028	SETX
chr9	135158583	135158735	SETX
chr9	135158660	135158812	SETX
chr9	135158730	135158882	SETX
chr9	135161733	135161885	SETX
chr9	135161801	135161953	SETX
chr9	135163581	135163733	SETX
chr9	135163645	135163797	SETX
chr9	135163863	135164015	SETX
chr9	135163942	135164094	SETX
chr9	135171194	135171346	SETX
chr9	135171274	135171426	SETX
chr9	135171304	135171456	SETX
chr9	135172220	135172372	SETX
chr9	135172286	135172438	SETX
chr9	135172361	135172513	SETX
chr9	135173416	135173568	SETX
chr9	135173517	135173669	SETX
chr9	135173622	135173774	SETX
chr9	135173622	135173774	SETX
chr9	135175967	135176119	SETX
chr9	135176058	135176210	SETX
chr9	135176161	135176313	SETX
chr9	135176161	135176313	SETX
chr9	135187078	135187230	SETX
chr9	135187188	135187340	SETX
chr9	135201670	135201822	SETX
chr9	135201758	135201910	SETX
chr9	135201869	135202021	SETX
chr9	135201952	135202104	SETX
chr9	135202057	135202209	SETX
chr9	135202143	135202295	SETX
chr9	135202230	135202382	SETX
chr9	135202329	135202481	SETX
chr9	135202443	135202595	SETX
chr9	135202509	135202661	SETX
chr9	135202588	135202740	SETX
chr9	135202671	135202823	SETX
chr9	135202749	135202901	SETX
chr9	135202831	135202983	SETX
chr9	135202933	135203085	SETX
chr9	135203023	135203175	SETX
chr9	135203114	135203266	SETX
chr9	135203179	135203331	SETX
chr9	135203179	135203331	SETX
chr9	135203256	135203408	SETX
chr9	135203352	135203504	SETX
chr9	135203445	135203597	SETX
chr9	135203522	135203674	SETX
chr9	135203522	135203674	SETX
chr9	135203613	135203765	SETX
chr9	135203719	135203871	SETX
chr9	135203805	135203957	SETX
chr9	135203894	135204046	SETX
chr9	135203977	135204129	SETX
chr9	135204054	135204206	SETX
chr9	135204145	135204297	SETX
chr9	135204247	135204399	SETX
chr9	135204333	135204485	SETX
chr9	135204434	135204586	SETX
chr9	135204510	135204662	SETX
chr9	135204510	135204662	SETX
chr9	135204608	135204760	SETX
chr9	135204697	135204849	SETX
chr9	135204789	135204941	SETX
chr9	135204873	135205025	SETX
chr9	135204969	135205121	SETX
chr9	135205051	135205203	SETX
chr9	135205149	135205301	SETX
chr9	135205234	135205386	SETX
chr9	135205319	135205471	SETX
chr9	135205413	135205565	SETX
chr9	135205508	135205660	SETX
chr9	135205597	135205749	SETX
chr9	135205685	135205837	SETX
chr9	135205798	135205950	SETX
chr9	135206375	135206527	SETX
chr9	135206465	135206617	SETX
chr9	135206586	135206738	SETX
chr9	135206677	135206829	SETX
chr9	135206788	135206940	SETX
chr9	135209919	135210071	SETX
chr9	135210003	135210155	SETX
chr9	135211610	135211762	SETX
chr9	135211718	135211870	SETX
chr9	135211812	135211964	SETX
chr9	135218027	135218179	SETX
chr9	135218109	135218261	SETX
chr9	135221580	135221732	SETX
chr9	135221650	135221802	SETX
chr9	135221751	135221903	SETX
chr9	135224578	135224730	SETX
chr9	135224660	135224812	SETX
chr9	135224736	135224888	SETX
chr9	135228982	135229134	SETX
chr9	135229058	135229210	SETX
chr9	135230255	135230407	SETX
chr9	135230331	135230483	SETX
chrX	56590254	56590406	UBQLN2
chrX	56590354	56590506	UBQLN2
chrX	56590466	56590618	UBQLN2
chrX	56590575	56590727	UBQLN2
chrX	56590662	56590814	UBQLN2
chrX	56590741	56590893	UBQLN2
chrX	56590836	56590988	UBQLN2
chrX	56590940	56591092	UBQLN2
chrX	56591052	56591204	UBQLN2
chrX	56591158	56591310	UBQLN2
chrX	56591256	56591408	UBQLN2
chrX	56591348	56591500	UBQLN2
chrX	56591429	56591581	UBQLN2
chrX	56591528	56591680	UBQLN2
chrX	56591641	56591793	UBQLN2
chrX	56591694	56591846	UBQLN2
chrX	56591809	56591961	UBQLN2
chrX	56591911	56592063	UBQLN2
chrX	56591982	56592102	UBQLN2
chrX	56592009	56592161	UBQLN2
chrX	56592117	56592269	UBQLN2
